# High frequency of bedaquiline resistance in programmatically treated drug-resistant TB patients with sustained culture-positivity in Cape Town, South Africa

**DOI:** 10.1101/2022.11.14.22282167

**Authors:** B. Derendinger, A. Dippenaar, M. de Vos, S. Huo, R. Alberts, R. Tadokera, J. Limberis, F. Sirgel, T. Dolby, C. Spies, A. Reuter, M. Folkerts, C. Allender, A. Van Rie, S. Gagneux, L. Rigouts, J. te Riele, K. Dheda, D. Engelthaler, R. Warren, J. Metcalfe, H. Cox, G. Theron

**Affiliations:** DSI-NRF Centre of Excellence for Biomedical Tuberculosis Research, SAMRC Centre for Tuberculosis Research, Division of Molecular Biology and Human Genetics, Faculty of Medicine and Health Sciences, Stellenbosch University, Cape Town, South Africa; Family Medicine and Population Health, Faculty of Medicine and Health Sciences, University of Antwerp, Antwerp, Belgium; Department of Mycobacteriology, Institute of Tropical Medicine, Antwerp, Belgium; Natera, Inc, San Carlos, USA; Division of Pulmonary and Critical Care Medicine, Zuckerberg San Francisco General Hospital and Trauma Center, University of California San Francisco, USA; National Health Laboratory Services Green Point, Cape Town, South Africa; Médecins Sans Frontières, Khayelitsha, South Africa; Translational Genomics Research Institute, Flagstaff, USA; Swiss Tropical and Public Health Institute, Allschwil, Switzerland; University of Basel, Basel, Switzerland; Brooklyn Chest Hospital, Cape Town, South Africa; Division of Pulmonology, Department of Medicine, Centre for Lung Infection and Immunity, University of Cape Town Lung Institute, Cape Town, South Africa; Centre for the Study of Antimicrobial Resistance, South African Medical Research Council; Department of Infection Biology, Faculty of Infectious and Tropical Diseases, London School of Hygiene and Tropical Medicine, London, United Kingdom; Division of Medical Microbiology, Department of Pathology, University of Cape Town, South Africa; Institute of Infectious Disease and Molecular Medicine and Wellcome Centre for Infectious Disease Research, University of Cape Town, South Africa

## Abstract

**Introduction:** Bedaquiline (BDQ) is a lifesaving new tuberculosis (TB) drug undergoing global scale-up. Data on resistance emergence in programmatic settings, especially in patients resistant to other drugs with potentially weak background regimens, is scarce. Such individuals are a priority for novel drug access yet a potential source of population-level resistance.

**Methods:** We collected culture isolates from 40 drug resistant (DR)-TB patients, culture-positive after ≥4 months of BDQ-based treatment at baseline (pre-BDQ treatment initiation) and follow-up (closest post-four-month isolate). We did MGIT960 (1μg/ml) BDQ drug susceptibility testing (DST), targeted deep sequencing (TDS; *Rv0678, atpE, pepQ*), and whole genome sequencing (WGS). Contemporaneous programmatic BDQ DST was unavailable.

**Results:** Eight percent (3/40) of patients’ strains were BDQ resistant at baseline, and 47% (19/40) gained BDQ phenotypic resistance [88% (15/17) due to acquisition, 12% (2/17) reinfection]. Several single nucleotide polymorphisms and indels in *rv0678* and *pepQ* were associated with phenotypic resistance but none in *rv0676c* and *rv1979c* (potential lineage markers). TDS detected low-level variants undetected by WGS, however, none were in genes without WGS-detected variants. Patients with baseline fluoroquinolone-resistance, clofazimine exposure, and ≤4 effective drugs were more likely to be BDQ-resistant at follow-up.

**Conclusion:** BDQ resistance acquisition, for which we identified risk factors, was common in these programmatically treated patients. Our study highlights risks associated with implementing new drugs in such populations. Likely BDQ resistance transmission occurred. Routine BDQ DST should urgently accompany scale-up of new all oral regimens, however, rapid BDQ genotypic DST remains challenging given the diversity of variants observed.
