## Supplementary data file for "High frequency of bedaquiline resistance in programmatically treated drug-resistant TB patients with sustained culture-positivity in Cape Town, South Africa"

### Sheet: 1 Sample_information_WGS
Patient identifier	ENA sample accession number	BL/FU	BSL BDQ resistant (pDST)	BDQ DST BL/FU	Average depth of coverage	Avergae % mapped reads	Days between BL and FU	Variant distance between BL and FU	Variant distance interpretation	Clustered with isolate(s) from other patient(s) in dataset	Lineage
01-A01	ERS12796811	BL	Susceptible	BL & FU BDQ-S	47.3333	0.916467	395	2		no	lineage2.2.1
01-A01	ERS12796802	FU	Susceptible	BL & FU BDQ-S	66	0.9463				no	lineage2.2.1
02-A02	ERS12796825	BL	Susceptible	BL & FU BDQ-S	100.667	0.974233	247	4	Intrapatient evolution	no	lineage2.2.1
02-A02	ERS12796803	FU	Susceptible	BL & FU BDQ-S	32.6667	0.9638				no	lineage2.2.1
03-A03	ERS12796812	BL	Susceptible	BL BDQ-S & FU BDQ-R	108	0.971533	375	3	Intrapatient evolution	no	lineage2.2.1.1
03-A03	ERS12796777	FU	Resistant	BL BDQ-S & FU BDQ-R	90	0.943467				no	lineage2.2.1.1
04-A04	ERS12796819	BL	Susceptible	BL BDQ-S & FU BDQ-R	139	0.977667	315	221	Mixed infection in BL, Purified population in FU	no	lineage4.3.2.1;lineage2.2.1.1
04-A04	ERS12796778	FU	Resistant	BL BDQ-S & FU BDQ-R	64.6667	0.952367				no	lineage2.2.1
05-A05	ERS12796818	BL	Susceptible	BL & FU BDQ-S	111.667	0.970333	343	2	Intrapatient evolution	yes	lineage2.2.1
05-A05	ERS12796779	FU	Susceptible	BL & FU BDQ-S	137	0.976933				yes	lineage2.2.1
06-A06	ERS12796832	BL	Susceptible	BL & FU BDQ-S	122.333	0.966067	253	2	Intrapatient evolution	no	lineage2.2.1
06-A06	ERS12796780	FU	Susceptible	BL & FU BDQ-S	66	0.952467				no	lineage2.2.1
07-A07	ERS12796814	BL	Susceptible	BL & FU BDQ-S	118.667	0.970467	475	1271	Reinfection	no	lineage2.2.1
07-A07	ERS12796781	FU	Susceptible	BL & FU BDQ-S	161.667	0.9916				yes	lineage4.1.1.3
08-A08	ERS12796821	BL	Susceptible	BL & FU BDQ-S	115.333	0.934767	342	Not calculated	NA	no	lineage2.2.1
08-A08		FU	Susceptible	BL & FU BDQ-S	No WGS available	No WGS available				No WGS avalable	No WGS available
09-A09	ERS12796834	BL	Susceptible	BL BDQ-S & FU BDQ-R	122.333	0.9778	248	2	Intrapatient evolution	yes	lineage4.1.1.3
09-A09	ERS12796783	FU	Resistant	BL BDQ-S & FU BDQ-R	74.6667	0.986767				yes	lineage4.1.1.3
10-A10		BL	Susceptible	BL BDQ-S & FU BDQ-R	No WGS available	No WGS available	356	Not calculated	NA	No WGS avalable	No WGS available
10-A10	ERS12796784	FU	Resistant	BL BDQ-S & FU BDQ-R	126	0.984				yes	lineage4.1.1.3
11-A11	ERS12796835	BL	Susceptible	BL & FU BDQ-S	55.3333	0.9547	247	77	Reinfection	no	lineage4.3.2.1
11-A11	ERS12796785	FU	Susceptible	BL & FU BDQ-S	420.667	0.991167				no	lineage4.3.2.1
12-A12	ERS12796807	BL	Susceptible	BL BDQ-S & FU BDQ-R	103.333	0.943467	698	Not calculated	NA	no	lineage4.7
12-A12		FU	Resistant	BL BDQ-S & FU BDQ-R	No WGS available	No WGS available				No WGS avalable	No WGS available
13-A13	ERS12796839	BL	No result	BL & FU BDQ-S	81.3333	0.9884	246	5	Intrapatient evolution	no	lineage4.3.2
13-A13	ERS12796786	FU	Susceptible	BL & FU BDQ-S	37	0.9912				no	lineage4.3.2
14-A14	ERS12796820	BL	Susceptible	BL BDQ-S & FU BDQ-R	74	0.9737	427	3	Intrapatient evolution	yes	lineage4.1.1.3
14-A14	ERS12796787	FU	Resistant	BL BDQ-S & FU BDQ-R	76.3333	0.985967				yes	lineage4.1.1.3
15-A15	ERS12796824	BL	Susceptible	BL & FU BDQ-S	53	0.949767	440	838	Reinfection	no	lineage4.3.3
15-A15	ERS12796788	FU	Susceptible	BL & FU BDQ-S	154.333	0.9922				no	lineage4.1.1.2
16-A16	ERS12796815	BL	Susceptible	BL & FU BDQ-S	104.333	0.972833	559	1245	Reinfection	no	lineage4.9.1
16-A16	ERS12796789	FU	Susceptible	BL & FU BDQ-S	35	0.985833				no	lineage2.2.1.1
17-A17	ERS12796840	BL	Susceptible	BL & FU BDQ-S	99.3333	0.9615	283	2	Intrapatient evolution	no	lineage2.2.1.1
17-A17	ERS12796790	FU	Susceptible	BL & FU BDQ-S	133.333	0.946733				no	lineage2.2.1.1
18-A18	ERS12796838	BL	Susceptible	BL BDQ-S & FU BDQ-R	32.3333	0.9488	368	6	Intrapatient evolution	no	lineage2.2.1
18-A18	ERS12796791	FU	Resistant	BL BDQ-S & FU BDQ-R	49.3333	0.945				no	lineage2.2.1
19-A19	ERS12796809	BL	Susceptible	BL BDQ-S & FU BDQ-R	74	0.959167	793	3	Intrapatient evolution	no	lineage4.8
19-A19	ERS12796792	FU	Resistant	BL BDQ-S & FU BDQ-R	329.333	0.9915				no	lineage4.8
20-A20	ERS12796816	BL	Susceptible	BL & FU BDQ-S	70.6667	0.965067	565	240	Reinfection	no	lineage2.2.1
20-A20	ERS12796793	FU	Susceptible	BL & FU BDQ-S	44	0.922267				no	lineage2.2.1
21-A21	ERS12796826	BL	Susceptible	BL BDQ-S & FU BDQ-R	71.6667	0.951833	501	3	Intrapatient evolution	no	lineage2.2.1
21-A21	ERS12796794	FU	Resistant	BL BDQ-S & FU BDQ-R	89.3333	0.9863				no	lineage2.2.1
22-A22	ERS12796806	BL	Susceptible	BL BDQ-S & FU BDQ-R	96.6667	0.935167	1161	5	Intrapatient evolution	yes	lineage2.2.1
22-A22	ERS12796795	FU	Resistant	BL BDQ-S & FU BDQ-R	128	0.9382				yes	lineage2.2.1
23-A23	ERS12796808	BL	Susceptible	BL & FU BDQ-S	69.3333	0.948433	865	4	Intrapatient evolution	no	lineage2.2.2
23-A23	ERS12796796	FU	Susceptible	BL & FU BDQ-S	43	0.942				no	lineage2.2.2
24-A24	ERS12796813	BL	Susceptible	BL & FU BDQ-S	130	0.954933	671	Not calculated	NA	yes	lineage2.2.1
24-A24		FU	Susceptible	BL & FU BDQ-S	No WGS available	No WGS available				No WGS avalable	No WGS available
25-A25	ERS12796833	BL	Susceptible	BL BDQ-S & FU BDQ-R	63.3333	0.950333	447	3	Intrapatient evolution	no	lineage4.1.1.3
25-A25	ERS12796797	FU	Resistant	BL BDQ-S & FU BDQ-R	94	0.946133				no	lineage4.1.1.3
26-A26	ERS12796845	BL	Resistant	BL & FU BDQ-R	81	0.946167	180	0	No intrapatient evolution apart from BDQ resistance	yes	lineage2.2.1
26-A26	ERS12796798	FU	Resistant	BL & FU BDQ-R	168	0.988333				yes	lineage2.2.1
27-A27	ERS12796841	BL	Susceptible	BL BDQ-S & FU BDQ-R	84.6667	0.923033	546	39	Reinfection	yes	lineage2.2.1
27-A27	ERS12796799	FU	Resistant	BL BDQ-S & FU BDQ-R	64.6667	0.949133				no	lineage2.2.1
28-A28	ERS12796851	BL	No result	BL BDQ-S & FU BDQ-R	40.3333	0.682133	200	4	Intrapatient evolution	no	lineage2.2.2
28-A28	ERS12796800	FU	Resistant	BL BDQ-S & FU BDQ-R	70.6667	0.890533				no	lineage2.2.2
29-A29	ERS12796828	BL	Resistant	BL & FU BDQ-R	115.333	0.9747	811	0	No intrapatient evolution	yes	lineage2.2.2
29-A29	ERS12796801	FU	Resistant	BL & FU BDQ-R	63.6667	0.935033				yes	lineage2.2.2
30-B01	ERS12796843	BL	Susceptible	BL & FU BDQ-S	57.6667	0.942567	239	0	No intrapatient evolution	no	lineage4.1.1.3
30-B01	ERS12796848	FU	Susceptible	BL & FU BDQ-S	68.6667	0.966133				no	lineage4.1.1.3
31-B02	ERS12796805	BL	Susceptible	BL & FU BDQ-S	27.3333	0.981767	757	3	Intrapatient evolution	no	lineage4.1.1.3
31-B02	ERS12796831	FU	Susceptible	BL & FU BDQ-S	62.3333	0.6882				no	lineage4.1.1.3
32-B03	ERS12796804	BL	Susceptible	BL & FU BDQ-S	73.3333	0.983567	932	5	Intrapatient evolution	no	lineage2.2.2
32-B03	ERS12796830	FU	Susceptible	BL & FU BDQ-S	31.3333	0.928267				no	lineage2.2.2
33-B04	ERS12796836	BL	Susceptible	BL BDQ-S & FU BDQ-R	55.6667	0.948767	430	3	Intrapatient evolution	yes	lineage2.2.1
33-B04	ERS12796850	FU	Resistant	BL BDQ-S & FU BDQ-R	43.3333	0.9716				yes	lineage2.2.1
34-B05	ERS12796822	BL	Susceptible	BL & FU BDQ-S	92.3333	0.970067	276	2	Intrapatient evolution	no	lineage2.2.1.1
34-B05	ERS12796844	FU	Susceptible	BL & FU BDQ-S	108	0.972233				no	lineage2.2.1.1
35-B06	ERS12796823	BL	Susceptible	BL BDQ-S & FU BDQ-R	45	0.959467	448	1	Intrapatient evolution	yes	lineage2.2.2
35-B06	ERS12796852	FU	Resistant	BL BDQ-S & FU BDQ-R	77	0.954467				yes	lineage2.2.2
36-B07	ERS12796827	BL	Susceptible	BL BDQ-S & FU BDQ-R	43.3333	0.9418	402	3	Intrapatient evolution	yes	lineage2.2.2
36-B07	ERS12796846	FU	Resistant	BL BDQ-S & FU BDQ-R	35.6667	0.964933				yes	lineage2.2.2
37-B08	ERS12796853	BL	Resistant	BL & FU BDQ-R	67.6667	0.9235	627	7	Intrapatient evolution	no	lineage4.1.1.3
37-B08	ERS12796842	FU	Resistant	BL & FU BDQ-R	71.6667	0.9738				no	lineage4.1.1.3
38-B09	ERS12796829	BL	Susceptible	BL BDQ-S & FU BDQ-R	36.3333	0.928267	561	4	Intrapatient evolution	no	lineage2.2.1
38-B09	ERS12796849	FU	Resistant	BL BDQ-S & FU BDQ-R	47.6667	0.910467				no	lineage2.2.1
39-B10	ERS12796817	BL	Susceptible	BL BDQ-S & FU BDQ-R	55.3333	0.930433	517	3	Intrapatient evolution	yes	lineage2.2.2
39-B10	ERS12796847	FU	Resistant	BL BDQ-S & FU BDQ-R	50	0.948067				yes	lineage2.2.2
40-B11	ERS12796810	BL	Susceptible	BL BDQ-S & FU BDQ-R	115.333	0.953933	370	6	Intrapatient evolution	no	lineage2.2.1
40-B11	ERS12796837	FU	Resistant	BL BDQ-S & FU BDQ-R	100.667	0.940967				no	lineage2.2.1

### Sheet: 2 AccessionNrs_phylogeny
Strain ID	Accession number
M. canettii	SRX002429
L5MTB5444	SRX007725
L511821	SRX007724
L660981	SRX007722
L64141	SRX007726
M. pinnipedi 7011	SRR1239340
M. orygis	ERR015582
M. caprae D102	SRR650226
M. bovis	SRR022532
L195	SRX007721
L1K21	SRX002001
L1T92	SRX003589
L1T17	SRX005394
L7MT256	ERR181435
L2981833	SRX007718
L2001695	SRX007716
L2T85	SRX003590
L2T67	SRX007715
L3K49	SRX002002
L3910079	SRX007720
L4GM1503	SRX012272
L4K37	SRX002003
L44783	SRX007723
L4H37Rv	ERS153830
L4CDC1511	PRJNA223
